# From multiplicity of infection to force of infection in sparsely sampled high-transmission *Plasmodium falciparum* populations

**DOI:** 10.1101/2024.02.12.24302148

**Authors:** Qi Zhan, Kathryn E. Tiedje, Karen P. Day, Mercedes Pascual

**Author notes:** **For correspondence:** (QZ); (MP).

## Abstract

High multiplicity of infection (MOI), the number of genetically distinct parasite strains co-infecting a host, characterizes falciparum malaria and other infectious diseases under high transmission. High MOI in *Plasmodium falciparum* accompanies high prevalence of asymptomatic infection despite high exposure, creating a large transmission reservoir that challenges intervention. This pattern is enabled by parasite immune evasion through extensive antigenic diversity. The force of infection (FOI), the number of new infections acquired by an individual host over a given time interval, is the dynamic counterpart of MOI and a key epidemiological parameter for monitoring antimalarial interventions. FOI is difficult and costly to measure, especially in high-transmission regions, requiring cohort studies or model-based inference from repeated cross-sectional surveys. Here, we apply queuing theory to estimate FOI from MOI with two approaches: a two-moment approximation and Little’s Law. We illustrate these methods using MOI estimates obtained under sparse sampling schemes with the “*var*coding” approach. Both methods rely on infection duration data from naive malaria therapy patients and are therefore suitable for subpopulations with limited immunity, such as toddlers. We evaluate their performance using output from a stochastic agent-based model and apply the methods to an interrupted time-series study in northern Ghana, before and immediately after a three-round transient indoor residual spraying intervention. By accounting for sampling limitations with a Bayesian framework and bootstrap imputation, both methods yield good and replicable FOI estimates across various simulated scenarios. Their application to the surveys of 1-5-year-old children in Ghana indicates a larger than 70% reduction in annual FOI immediately after intervention.
