## supplementary file 4 for "From multiplicity of infection to force of infection in sparsely sampled high-transmission *Plasmodium falciparum* populations"

### Sheet: Sheet1
State	MeanRangeLow	MeanRangeHigh	MeanGridInterval	VarianceRangeLow	VarianceRangeHigh	VarianceGridInterval
High Transmission Region	1	150	1	0	160000	100
Intermediate Transmission Region	1	300	1	0	360000	100
Low Transmission Region	1	700	1	0	2250000	500
Very Low Transmission Region	1	2100	2	0	6250000	2000
