## supplementary file 5 for "From multiplicity of infection to force of infection in sparsely sampled high-transmission *Plasmodium falciparum* populations"

### Sheet: Sheet1
Name	Values	Description
N_GENES_INITIAL	Closed, Seasonal: 20000 Closed, Non-seasonal: 20000 Semi-open, Seasonal: 20000 Semi-open, Non-seasonal: 20000 Regionally-open, Seasonal: 12000 Regionally-open, Non-seasonal: 8000	The number of genes in the regional gene pool. To initialize disease transmission, 20 parasite genomes are assembled from this pool and used to infect individual human hosts. Each of these parasite genomes is a randow draw of g (45) var genes. In closed and semi-open systems, migration is discontinued after initialization, and diversity is generated locally-either within the local population, or …
N_GENES_PER_STRAIN	45	The number of genes in a strain/repertoire.
N_LOCI	2	The number of epitope loci in each gene.
N_ALLELES_INITIAL	N_GENES_INITIAL/20	The initial number of alleles for each epitope locus.
SELECTION_MODE	'SPECIFIC_IMMUNITY'	Individuals gain protection against specific epitope variants, through expression of the corresponding genes in an infection.
WHOLE_GENE_IMMUNE	FALSE	When set to True, hosts are immune to a gene as long as they have encountered and immune to one of its epitopes/alleles. Otherwise, hosts are only immune to the gene if they are immune to both epitopes. When hosts are immune to one of the two epitopes, partial immunity occurs and the duration of expression of the gene is reduced by half.
TRANSITION_RATE_NOT_IMMUNE	1.0/7.0 or 1.0/7.5 or 1.0/8.0	The switching rate for genes to which the host is not immune.
TRANSITION_RATE_IMMUNE	1000	The switching rate for genes to which the host is immune.
CLEARANCE_PROB	0	The probability of an infection being cleared ahead of time without exhausting all its var genes.
T_YEAR	360	The number of days in a year.
T_BURNIN	2*T_YEAR	The burn-in time.
T_END	Closed systems: 210*T_YEAR Semi-open and regionally-open systems: 160*T_YEAR	The entire duration of simulation. Closed systems require more years to reach a semi-stationary state compared to semi-open or regionally-open systems.
EXPECTED_EQUILIBRIUM	30*T_YEAR	The time when the regional pool begins updating its common genes. This is only relevant for regionally-open systems.
MAX_MOI	30	The maximum number of simultaneous active infections in the blood stage or the carrying capacity for blood-stage infections.
MAX_LIVER_MOI	30	The maximum number of simultaneous infections in the liver stage or the carrying capacity for liver-stage infections.
SAMPLE_DB_FILENAME	For example, '"sim_1_r0_sd.sqlite"'	The filename of the output sqlite file.
VERIFICATION_ON	TRUE	Whether to verify simulation state or not.
VERIFICATION_PERIOD	T_END/10*T_YEAR	How often to verify simulation state.
SAVE_TO_CHECKPOINT	FALSE	Whether to save the states at the end of a simulation to allow the continuation of further simulations with potentially different parameter values from that end time point.
CHECKPOINT_SAVE_FILENAME	''	The filename of the checkpoint file.
CHECKPOINT_SAVE_PERIOD	T_END	How often to save the states of the simulated system to the checkpoint file.
LOAD_FROM_CHECKPOINT	FALSE	Whether the current simulation is a continuation of a previous one.
CHECKPOINT_LOAD_FILENAME	''	If LOAD_FROM_CHECKPOINT is set to True, provide the name of the checkpoint file.
OUTPUT_HOSTS	TRUE	When set to True, each host, upon its creation, will have its basic information wrriten to the output SQLite file.
OUTPUT_GENES	TRUE	When set to True, each gene, upon its generation, will have its basic information written to the output SQLite file.
OUTPUT_STRAINS	FALSE	Whether to write out the gene composition and other basic information of each strain upon its creation.
HOST_SAMPLING_ON	TRUE	Whether to sample human hosts, record their immunity profile and infections.
HOST_SAMPLING_PERIOD	Seasonal: [180, 300] Non-seasonal: [0, 180]	The frequency of host sampling in the population and output the information of strains that infect them. For seasonal transmission, sample once at the end of dry season and once at the end of wet season. For non-seasonal transmission, sample once at the begining of the year and once in the middle of the year.
HOST_SAMPLE_SIZE	1500 for closed and regionally-open systems, 2250 for semi-open systems (two local populations).	The number of hosts to be sampled each time, or the sampling depth, which should be 15% of the totoal host population.
HOST_SAMPLING_START_YEAR	Closed systems: 197 Semi-open or regionally-open systems: 147	The year from which the infection information of sampled hosts is written to the output SQLite file.
MICROSCOPY_SAMPLING_ON	FALSE	If MICROSCOPY_SAMPLING_ON is set to TRUE, a certain fraction of positively infected hosts will not be detected due to the low detection sensitivity of microscopy.
P_MICROSCOPY	0.57	The percentage of positively infected hosts detected by microscopy.
GENE_TRANSMISSIBILITY	1	The baseline transmissibility of each strain for blood-stage infections.
COINFECTION_REDUCES_TRANSMISSION	TRUE	Whether the transmissibility of each co-infecting strains is reduced due to coinfection.
ECTOPIC_RECOMBINATION_RATE	5.64972e-07	The ectopic recombination rate parameter for pairwise genes within the same strain.
P_ECTOPIC_RECOMBINATION_IS_CONVERSION	0	The probability of recombination between two var genes resulting in gene conversion.
ECTOPIC_RECOMBINATION_GENERATE_NEW	TRUE	Whether ectopic recombination generates new alleles.
P_ECTOPIC_RECOMBINATION_CREATE_NEW_ALLELE	0.16	The probability of recombination between two var genes resulting in creating new alleles.
RECOMBINATION_LOAD	TRUE	Whether non-functional off-spring genes generated from ectopic recombination events will replace the functional parental genes. If set to true, non-functional offspring genes will replace the parental ones, thereby reducing the duration infection (or fitness) of the strain.
IMMUNITY_LOSS_RATE	0.000925926	The rate at which specific immunity is lost. We assume that immunity is boosted each time the host encounters the same allele/epitope (the immunity counter increases by 1). Once every 1/IMMUNITY_LOSS_RATE days (3 years), an immunity loss event will occur, and the counter will decrease by 1.
MUTATION_RATE	1.42e-08	The rate at which mutation events happen.
T_LIVER_STAGE	14 days	The duration of the sexual stage within mosquitoes and the liver stage.
MEAN_HOST_LIFETIME	30.0 * T_YEAR	The mean age of hosts.
MAX_HOST_LIFETIME	80.0 * T_YEAR	The maximum age of hosts.
N_POPULATIONS	Closed or regionally-open systems: 1 Semi-open systems: 2	The number of local host populations to simulate.
DISTANCE_MAT	Closed and regionally-open systems: [[1]] Semi-open systems: [[1.0, 25.6410256410256], [25.6410256410256, 1.0]]	The relative frequency of local transmission events versus migration events between the two explicitly coupled populations in semi-open systems. This parameter is not applicable to closed or regionally-open systems.
DIST_POWER	1	The power transformation of the information coded in the DISTANCE_MAT parameter.
N_HOSTS	[10000] for closed and regionally-open systems; [5000, 10000] for semi-open systems	The number of hosts in each local population.
N_INITIAL_INFECTIONS	20	The number of initial infections.
BITING_RATE_MEAN	Closed, Seasonal: 0.00004 Closed, Non-seasonal: 0.04 Semi-open, Seasonal, heterogeneous exposure risk: 0.0000045 and 0.0000375 Semi-open, Non-seasonal, heterogeneous exposure risk: 0.0048 and 0.04 Regionally-open, Seasonal: 0.000025 Regionally-open, Non-seasonal: 0.032	The mean biting rate per day per host. For seasonal transmission, it needs to be multipled by the DAILY_BITING_RATE_DISTRIBUTION parameter.
BITING_RATE_RELATIVE_AMPLITUDE	[0]	The amplitude of the seasonality pattern specified via a cosine function. Not applicable in this study as we provide an empirical seasonality vector.
BITING_RATE_PEAK_PHASE	[0]	The phase of the seasonality pattern specified via a cosine function. Not applicable in this study as we provide an empirical seasonality vector.
DAILY_BITING_RATE_DISTRIBUTION	Seasonal: [727.4467846151298,727.4393612450948,…,], Non-seasonal: []	The temporal vector that represents mosquito abundance. This is only applicable for seasonal transmission, where it needs to be multiplied by the BITING_RATE_MEAN parameter.
IRS_ON	TRUE	Whether IRS (indoor residual spraying) is on or not.
IRS_START_TIMES	Closed systems: [200*T_YEAR] Semi-open or regionally-open systems: [150*T_YEAR]	The time at which the IRS intervention begins.
IRS_BITING_RATE_FACTORS	[0.8, 0.6/0.55, 0.35/0.3/0.25]	The percentage of the biting rate during IRS relative to that before IRS. It serves as a scaling factor.
IRS_DURATION	3*T_YEAR	The duration of IRS intervention.
IRS_IMMIGRATION_RATE_FACTORS	[1]	Each element is a factor used to multiply the IMMIGRATION_RATE. For example, 0.3 will reduce the usual immigration rate to 30% of its original size. This parameter can account for any additional measures that may curtail immigration during the IRS intervention.
IMMIGRATION_ON	FALSE for closed and semi-open systems; TRUE for regionally-open systems	Whether allow immigration from the regional pool after the initialization.
IMMIGRATION_RATE	Closed systems: 0 Semi-open systems: 0.039 regionally-open systems: 0.013	The immigration rate, the percentage of migrant bites relative to local transmission events.
MIGRANTS_MATCH_LOCAL_PREVALENCE	Not applicable for closed and semi-open systems; TRUE for regionally-open systems	Whether the rate of migration events matches the local prevalence level.
REGION_TO_LOCAL_POP_SIZE_RATIO	Closed systems: not applicable Semi-open systems: not applicable Regionally-open systems: 12/8	The ratio of the size of the regional gene pool to the size of genes in the local population.
P_GENE_INVASION	Closed systems: not applicable Semi-open systems: not applicable Regionally-open systems: 0.00729927	The invasion probability of new variants in local parasite populations. It is used to calculate the substitution rate of genes in the regioanal pool.
GAMMA_SHAPE	0.1	The shape parameter of the gamma distribution for the times between transmission events.
CLEARANCE_PROB	0.025	A constant scaling factor that multiplies the host’s immunity to the two epitopes (alleles) of any var gene, while non-final or final, during an infection. This parameter modulates the influence of variant-specific immunity on the probability of infection clearance prior to full repertoire exhaustion.
