## supplementary file 7 for "From multiplicity of infection to force of infection in sparsely sampled high-transmission *Plasmodium falciparum* populations"

### Sheet: Sheet1
cvm_statistics	cvm_pvalue	ad_statistics	ad_pvalue	Seasonality	Openness	ArrivalofInfection	IRSPhase	State
8.65991	0.00025	27641.3	0.00025	seasonal	closed	Exponential	Pre-IRS	Bayesian vs varcoding
8.08541	0.00025	24917.5	0.00025	seasonal	closed	Exponential	Low-coverage IRS	Bayesian vs varcoding
6.25879	0.00025	20601	0.00025	seasonal	closed	Exponential	Mid-coverage IRS	Bayesian vs varcoding
0.271453	0.594	2456.04	0.312	seasonal	closed	Exponential	High-coverage IRS	Bayesian vs varcoding
11.082	0.00025	33283.9	0.00025	seasonal	closed	Gamma	Pre-IRS	Bayesian vs varcoding
8.7679	0.00025	27111.8	0.00025	seasonal	closed	Gamma	Low-coverage IRS	Bayesian vs varcoding
5.86016	0.001	20077.1	0.00025	seasonal	closed	Gamma	Mid-coverage IRS	Bayesian vs varcoding
0.166668	0.686	1468.04	0.47	seasonal	closed	Gamma	High-coverage IRS	Bayesian vs varcoding
5.40524	0.0005	33417.8	0.00025	seasonal	semi-open	Gamma	Pre-IRS	Bayesian vs varcoding
3.91301	0.0035	24124.5	0.00025	seasonal	semi-open	Gamma	Low-coverage IRS	Bayesian vs varcoding
2.52022	0.04	17500.6	0.0025	seasonal	semi-open	Gamma	Mid-coverage IRS	Bayesian vs varcoding
0.454695	0.492	5038.87	0.182	seasonal	semi-open	Gamma	High-coverage IRS	Bayesian vs varcoding
7.77228	0.00025	23885.1	0.00025	seasonal	regionally-open	Gamma	Pre-IRS	Bayesian vs varcoding
6.27753	0.00025	21049.8	0.00025	seasonal	regionally-open	Gamma	Low-coverage IRS	Bayesian vs varcoding
3.33639	0.011	13560	0.0005	seasonal	regionally-open	Gamma	Mid-coverage IRS	Bayesian vs varcoding
0.203822	0.689	1522.6	0.427	seasonal	regionally-open	Gamma	High-coverage IRS	Bayesian vs varcoding
16.4772	0.00025	45940.7	0.00025	non-seasonal	closed	Gamma	Pre-IRS	Bayesian vs varcoding
11.7876	0.00025	36165.4	0.00025	non-seasonal	closed	Gamma	Low-coverage IRS	Bayesian vs varcoding
6.39394	0.00025	21444.6	0.00025	non-seasonal	closed	Gamma	Mid-coverage IRS	Bayesian vs varcoding
0.244552	0.6505	1918.92	0.3695	non-seasonal	closed	Gamma	High-coverage IRS	Bayesian vs varcoding
9.63706	0.00025	47536.6	0.00025	non-seasonal	semi-open	Gamma	Pre-IRS	Bayesian vs varcoding
4.73901	0.0035	27450	0.00025	non-seasonal	semi-open	Gamma	Low-coverage IRS	Bayesian vs varcoding
2.21905	0.049	16712.3	0.004	non-seasonal	semi-open	Gamma	Mid-coverage IRS	Bayesian vs varcoding
0.0983426	0.7645	1648.48	0.537	non-seasonal	semi-open	Gamma	High-coverage IRS	Bayesian vs varcoding
15.0875	0.00025	45265.9	0.00025	non-seasonal	regionally-open	Gamma	Pre-IRS	Bayesian vs varcoding
10.362	0.00025	31708.5	0.00025	non-seasonal	regionally-open	Gamma	Low-coverage IRS	Bayesian vs varcoding
4.50068	0.0015	17837.2	0.00025	non-seasonal	regionally-open	Gamma	Mid-coverage IRS	Bayesian vs varcoding
0.124143	0.7615	1117.18	0.5525	non-seasonal	regionally-open	Gamma	High-coverage IRS	Bayesian vs varcoding

### Sheet: Sheet2
cvm_statistics	cvm_pvalue	ad_statistics	ad_pvalue	Seasonality	Openness	ArrivalofInfection	IRSPhase	State
17.1534	0.00025	53934.8	0.00025	seasonal	closed	Exponential	Pre-IRS	True vs varcoding
14.7063	0.00025	43908.6	0.00025	seasonal	closed	Exponential	Low-coverage IRS	True vs varcoding
11.2954	0.00025	35056.3	0.00025	seasonal	closed	Exponential	Mid-coverage IRS	True vs varcoding
0.0436733	0.9145	440.826	0.8465	seasonal	closed	Exponential	High-coverage IRS	True vs varcoding
21.4595	0.00025	62562.1	0.00025	seasonal	closed	Gamma	Pre-IRS	True vs varcoding
15.73	0.00025	47374	0.00025	seasonal	closed	Gamma	Low-coverage IRS	True vs varcoding
9.79019	0.00025	32913.7	0.00025	seasonal	closed	Gamma	Mid-coverage IRS	True vs varcoding
0.0212463	0.9575	275.61	0.9195	seasonal	closed	Gamma	High-coverage IRS	True vs varcoding
9.99723	0.00025	58922.5	0.00025	seasonal	semi-open	Gamma	Pre-IRS	True vs varcoding
6.35552	0.00025	38366.7	0.00025	seasonal	semi-open	Gamma	Low-coverage IRS	True vs varcoding
3.63732	0.0165	25437.6	0.00025	seasonal	semi-open	Gamma	Mid-coverage IRS	True vs varcoding
0.219374	0.7055	2974.15	0.3515	seasonal	semi-open	Gamma	High-coverage IRS	True vs varcoding
12.9766	0.00025	38641.5	0.00025	seasonal	regionally-open	Gamma	Pre-IRS	True vs varcoding
10.2698	0.00025	32858.5	0.00025	seasonal	regionally-open	Gamma	Low-coverage IRS	True vs varcoding
3.90904	0.004	15877.3	0.0005	seasonal	regionally-open	Gamma	Mid-coverage IRS	True vs varcoding
0.0463225	0.9185	657.709	0.7265	seasonal	regionally-open	Gamma	High-coverage IRS	True vs varcoding
30.2098	0.00025	81009.7	0.00025	non-seasonal	closed	Gamma	Pre-IRS	True vs varcoding
21.4022	0.00025	62441.9	0.00025	non-seasonal	closed	Gamma	Low-coverage IRS	True vs varcoding
10.1948	0.00025	32555.3	0.00025	non-seasonal	closed	Gamma	Mid-coverage IRS	True vs varcoding
0.070701	0.895	732.726	0.744	non-seasonal	closed	Gamma	High-coverage IRS	True vs varcoding
17.5255	0.00025	82736.6	0.00025	non-seasonal	semi-open	Gamma	Pre-IRS	True vs varcoding
8.28343	0.00025	45729.3	0.00025	non-seasonal	semi-open	Gamma	Low-coverage IRS	True vs varcoding
3.37618	0.015	24111.4	0.001	non-seasonal	semi-open	Gamma	Mid-coverage IRS	True vs varcoding
0.0264861	0.911	659.631	0.8055	non-seasonal	semi-open	Gamma	High-coverage IRS	True vs varcoding
26.4389	0.00025	76326	0.00025	non-seasonal	regionally-open	Gamma	Pre-IRS	True vs varcoding
16.5738	0.00025	48841.4	0.00025	non-seasonal	regionally-open	Gamma	Low-coverage IRS	True vs varcoding
5.92232	0.0005	22363.3	0.00025	non-seasonal	regionally-open	Gamma	Mid-coverage IRS	True vs varcoding
0.0108534	0.9895	148.423	0.96	non-seasonal	regionally-open	Gamma	High-coverage IRS	True vs varcoding

### Sheet: Sheet3
cvm_statistics	cvm_pvalue	ad_statistics	ad_pvalue	Seasonality	Openness	ArrivalofInfection	IRSPhase	State
2.06577	0.043	7979.36	0.008	seasonal	closed	Exponential	Pre-IRS	True vs Bayesian
1.29549	0.121	4813.88	0.0545	seasonal	closed	Exponential	Low-coverage IRS	True vs Bayesian
0.754787	0.3035	2372.31	0.2755	seasonal	closed	Exponential	Mid-coverage IRS	True vs Bayesian
0.097853	0.847	855.556	0.697	seasonal	closed	Exponential	High-coverage IRS	True vs Bayesian
2.37815	0.031	8179.36	0.005	seasonal	closed	Gamma	Pre-IRS	True vs Bayesian
1.29016	0.1355	4380.39	0.068	seasonal	closed	Gamma	Low-coverage IRS	True vs Bayesian
0.595353	0.426	2531.05	0.252	seasonal	closed	Gamma	Mid-coverage IRS	True vs Bayesian
0.0696746	0.856	521.34	0.791	seasonal	closed	Gamma	High-coverage IRS	True vs Bayesian
1.11423	0.1925	8927.14	0.0315	seasonal	semi-open	Gamma	Pre-IRS	True vs Bayesian
0.39315	0.6225	3185.17	0.3015	seasonal	semi-open	Gamma	Low-coverage IRS	True vs Bayesian
0.142149	0.9205	1108.36	0.785	seasonal	semi-open	Gamma	Mid-coverage IRS	True vs Bayesian
0.0499871	0.9525	339.014	0.955	seasonal	semi-open	Gamma	High-coverage IRS	True vs Bayesian
0.83417	0.2615	2824.56	0.19	seasonal	regionally-open	Gamma	Pre-IRS	True vs Bayesian
0.51484	0.486	1682.09	0.453	seasonal	regionally-open	Gamma	Low-coverage IRS	True vs Bayesian
0.0345373	0.9955	148.114	0.9985	seasonal	regionally-open	Gamma	Mid-coverage IRS	True vs Bayesian
0.0744	0.8925	367.278	0.88	seasonal	regionally-open	Gamma	High-coverage IRS	True vs Bayesian
2.26273	0.032	6594.88	0.02	non-seasonal	closed	Gamma	Pre-IRS	True vs Bayesian
1.57558	0.088	4965.27	0.0505	non-seasonal	closed	Gamma	Low-coverage IRS	True vs Bayesian
0.458759	0.5245	1424.99	0.5405	non-seasonal	closed	Gamma	Mid-coverage IRS	True vs Bayesian
0.0536625	0.931	324.638	0.902	non-seasonal	closed	Gamma	High-coverage IRS	True vs Bayesian
1.45548	0.085	7231.02	0.0545	non-seasonal	semi-open	Gamma	Pre-IRS	True vs Bayesian
0.54656	0.4655	3159.3	0.3275	non-seasonal	semi-open	Gamma	Low-coverage IRS	True vs Bayesian
0.125027	0.9155	916.892	0.825	non-seasonal	semi-open	Gamma	Mid-coverage IRS	True vs Bayesian
0.0249771	0.9285	288.949	0.9325	non-seasonal	semi-open	Gamma	High-coverage IRS	True vs Bayesian
1.77608	0.0635	5156.34	0.0515	non-seasonal	regionally-open	Gamma	Pre-IRS	True vs Bayesian
0.731828	0.3185	2176.71	0.335	non-seasonal	regionally-open	Gamma	Low-coverage IRS	True vs Bayesian
0.102857	0.9635	353.088	0.9715	non-seasonal	regionally-open	Gamma	Mid-coverage IRS	True vs Bayesian
0.0625353	0.855	487.512	0.804	non-seasonal	regionally-open	Gamma	High-coverage IRS	True vs Bayesian

### Sheet: Sheet4
cvm_statistics	cvm_pvalue	ad_statistics	ad_pvalue	Seasonality	Openness	ArrivalofInfection	IRSPhase	State
16.7737	0.00025	22589.9	0.00025	seasonal	closed	Exponential	Pre-IRS Wet/High Season	Bayesian vs varcoding
3.39942	0.0045	5920.75	0.0025	seasonal	closed	Exponential	Pre-IRS Dry/Low Season	Bayesian vs varcoding
11.5871	0.00025	16447.5	0.00025	seasonal	closed	Exponential	Low-coverage IRS Wet/High Season	Bayesian vs varcoding
2.42181	0.0245	3924.37	0.0075	seasonal	closed	Exponential	Low-coverage IRS Dry/Low Season	Bayesian vs varcoding
7.90391	0.00025	12805	0.00025	seasonal	closed	Exponential	Mid-coverage IRS Wet/High Season	Bayesian vs varcoding
1.25216	0.135	2388.48	0.0585	seasonal	closed	Exponential	Mid-coverage IRS Dry/Low Season	Bayesian vs varcoding
0.147248	0.787	612.627	0.5675	seasonal	closed	Exponential	High-coverage IRS Wet/High Season	Bayesian vs varcoding
0.0984752	0.7995	527.311	0.6435	seasonal	closed	Exponential	High-coverage IRS Dry/Low Season	Bayesian vs varcoding
19.5561	0.00025	26676.8	0.00025	seasonal	closed	Gamma	Pre-IRS Wet/High Season	Bayesian vs varcoding
3.81987	0.005	5758.93	0.001	seasonal	closed	Gamma	Pre-IRS Dry/Low Season	Bayesian vs varcoding
15.2449	0.00025	19428.8	0.00025	seasonal	closed	Gamma	Low-coverage IRS Wet/High Season	Bayesian vs varcoding
1.86891	0.064	3688.7	0.016	seasonal	closed	Gamma	Low-coverage IRS Dry/Low Season	Bayesian vs varcoding
7.18395	0.00025	10709.3	0.00025	seasonal	closed	Gamma	Mid-coverage IRS Wet/High Season	Bayesian vs varcoding
1.56342	0.0815	3401.1	0.021	seasonal	closed	Gamma	Mid-coverage IRS Dry/Low Season	Bayesian vs varcoding
0.127703	0.787	492.614	0.6055	seasonal	closed	Gamma	High-coverage IRS Wet/High Season	Bayesian vs varcoding
0.0741917	0.87	378.715	0.7125	seasonal	closed	Gamma	High-coverage IRS Dry/Low Season	Bayesian vs varcoding
9.85957	0.00025	25016.4	0.00025	seasonal	semi-open	Gamma	Pre-IRS Wet/High Season	Bayesian vs varcoding
1.32307	0.15	4079.07	0.0425	seasonal	semi-open	Gamma	Pre-IRS Dry/Low Season	Bayesian vs varcoding
6.2002	0.0005	15939.8	0.00025	seasonal	semi-open	Gamma	Low-coverage IRS Wet/High Season	Bayesian vs varcoding
1.01091	0.2205	3396.19	0.0765	seasonal	semi-open	Gamma	Low-coverage IRS Dry/Low Season	Bayesian vs varcoding
3.50116	0.011	9799.02	0.00025	seasonal	semi-open	Gamma	Mid-coverage IRS Wet/High Season	Bayesian vs varcoding
0.639538	0.4	2925.12	0.1325	seasonal	semi-open	Gamma	Mid-coverage IRS Dry/Low Season	Bayesian vs varcoding
0.260787	0.6605	1371.97	0.3855	seasonal	semi-open	Gamma	High-coverage IRS Wet/High Season	Bayesian vs varcoding
0.143077	0.7905	746.061	0.598	seasonal	semi-open	Gamma	High-coverage IRS Dry/Low Season	Bayesian vs varcoding
11.4338	0.00025	17036.8	0.00025	seasonal	regionally-open	Gamma	Pre-IRS Wet/High Season	Bayesian vs varcoding
1.79061	0.057	2959.87	0.0165	seasonal	regionally-open	Gamma	Pre-IRS Dry/Low Season	Bayesian vs varcoding
6.69368	0.00025	10302.6	0.00025	seasonal	regionally-open	Gamma	Low-coverage IRS Wet/High Season	Bayesian vs varcoding
1.98982	0.044	3780.14	0.0175	seasonal	regionally-open	Gamma	Low-coverage IRS Dry/Low Season	Bayesian vs varcoding
3.19578	0.01	5731.34	0.0035	seasonal	regionally-open	Gamma	Mid-coverage IRS Wet/High Season	Bayesian vs varcoding
0.929404	0.2525	2369.9	0.0915	seasonal	regionally-open	Gamma	Mid-coverage IRS Dry/Low Season	Bayesian vs varcoding
0.198083	0.7385	589.255	0.5875	seasonal	regionally-open	Gamma	High-coverage IRS Wet/High Season	Bayesian vs varcoding
0.054928	0.887	258.331	0.775	seasonal	regionally-open	Gamma	High-coverage IRS Dry/Low Season	Bayesian vs varcoding
9.99651	0.00025	13465.4	0.00025	non-seasonal	closed	Gamma	Pre-IRS Midyear Survey	Bayesian vs varcoding
6.18973	0.00025	8745.35	0.00025	non-seasonal	closed	Gamma	Pre-IRS Year End Survey	Bayesian vs varcoding
5.87986	0.00025	8685.88	0.00025	non-seasonal	closed	Gamma	Low-coverage IRS Midyear Survey	Bayesian vs varcoding
7.1102	0.00025	11338	0.0005	non-seasonal	closed	Gamma	Low-coverage IRS Year End Survey	Bayesian vs varcoding
2.36244	0.024	3560.61	0.009	non-seasonal	closed	Gamma	Mid-coverage IRS Midyear Survey	Bayesian vs varcoding
3.95738	0.0025	7107.64	0.0015	non-seasonal	closed	Gamma	Mid-coverage IRS Year End Survey	Bayesian vs varcoding
0.141454	0.76	534.461	0.593	non-seasonal	closed	Gamma	High-coverage IRS Midyear Survey	Bayesian vs varcoding
0.132809	0.831	481.561	0.648	non-seasonal	closed	Gamma	High-coverage IRS Year End Survey	Bayesian vs varcoding
5.18971	0.00025	13712.8	0.00025	non-seasonal	semi-open	Gamma	Pre-IRS Midyear Survey	Bayesian vs varcoding
4.00924	0.004	9086.99	0.0005	non-seasonal	semi-open	Gamma	Pre-IRS Year End Survey	Bayesian vs varcoding
1.97699	0.0665	6070.22	0.0115	non-seasonal	semi-open	Gamma	Low-coverage IRS Midyear Survey	Bayesian vs varcoding
2.61349	0.0245	7022.73	0.0025	non-seasonal	semi-open	Gamma	Low-coverage IRS Year End Survey	Bayesian vs varcoding
1.14091	0.1975	4639.47	0.0485	non-seasonal	semi-open	Gamma	Mid-coverage IRS Midyear Survey	Bayesian vs varcoding
1.31728	0.168	4335.17	0.037	non-seasonal	semi-open	Gamma	Mid-coverage IRS Year End Survey	Bayesian vs varcoding
0.0616552	0.8535	486.324	0.683	non-seasonal	semi-open	Gamma	High-coverage IRS Midyear Survey	Bayesian vs varcoding
0.0286438	0.912	285.597	0.8275	non-seasonal	semi-open	Gamma	High-coverage IRS Year End Survey	Bayesian vs varcoding
6.41859	0.00025	10561	0.00025	non-seasonal	regionally-open	Gamma	Pre-IRS Midyear Survey	Bayesian vs varcoding
9.35633	0.00025	13388.9	0.00025	non-seasonal	regionally-open	Gamma	Pre-IRS Year End Survey	Bayesian vs varcoding
5.41693	0.00025	7979.46	0.00025	non-seasonal	regionally-open	Gamma	Low-coverage IRS Midyear Survey	Bayesian vs varcoding
4.83332	0.001	7633.55	0.00025	non-seasonal	regionally-open	Gamma	Low-coverage IRS Year End Survey	Bayesian vs varcoding
1.88435	0.0565	3917.22	0.01	non-seasonal	regionally-open	Gamma	Mid-coverage IRS Midyear Survey	Bayesian vs varcoding
2.73446	0.0165	5275.13	0.0045	non-seasonal	regionally-open	Gamma	Mid-coverage IRS Year End Survey	Bayesian vs varcoding
0.0709548	0.856	317.05	0.7365	non-seasonal	regionally-open	Gamma	High-coverage IRS Midyear Survey	Bayesian vs varcoding
0.0799577	0.8165	414.975	0.6425	non-seasonal	regionally-open	Gamma	High-coverage IRS Year End Survey	Bayesian vs varcoding

### Sheet: Sheet5
cvm_statistics	cvm_pvalue	ad_statistics	ad_pvalue	Seasonality	Openness	ArrivalofInfection	IRSPhase	State
36.9667	0.00025	47616.6	0.00025	seasonal	closed	Exponential	Pre-IRS Wet/High Season	True vs varcoding
5.31016	0.0005	8314.15	0.001	seasonal	closed	Exponential	Pre-IRS Dry/Low Season	True vs varcoding
23.5926	0.00025	31437	0.00025	seasonal	closed	Exponential	Low-coverage IRS Wet/High Season	True vs varcoding
3.99828	0.0045	6233.52	0.0005	seasonal	closed	Exponential	Low-coverage IRS Dry/Low Season	True vs varcoding
14.6147	0.00025	22262	0.00025	seasonal	closed	Exponential	Mid-coverage IRS Wet/High Season	True vs varcoding
2.15085	0.033	3790.16	0.0085	seasonal	closed	Exponential	Mid-coverage IRS Dry/Low Season	True vs varcoding
0.0464225	0.9385	206.1	0.889	seasonal	closed	Exponential	High-coverage IRS Wet/High Season	True vs varcoding
0.0081422	0.99	55.9868	0.9815	seasonal	closed	Exponential	High-coverage IRS Dry/Low Season	True vs varcoding
39.1091	0.00025	51573.5	0.00025	seasonal	closed	Gamma	Pre-IRS Wet/High Season	True vs varcoding
6.30323	0.001	8925.23	0.00025	seasonal	closed	Gamma	Pre-IRS Dry/Low Season	True vs varcoding
31.7811	0.00025	38868.8	0.00025	seasonal	closed	Gamma	Low-coverage IRS Wet/High Season	True vs varcoding
2.47678	0.024	4612.6	0.006	seasonal	closed	Gamma	Low-coverage IRS Dry/Low Season	True vs varcoding
13.6614	0.00025	19735.8	0.00025	seasonal	closed	Gamma	Mid-coverage IRS Wet/High Season	True vs varcoding
1.89999	0.0565	4176.02	0.0095	seasonal	closed	Gamma	Mid-coverage IRS Dry/Low Season	True vs varcoding
0.0243354	0.9565	110.979	0.9375	seasonal	closed	Gamma	High-coverage IRS Wet/High Season	True vs varcoding
0.0128383	0.971	91.1579	0.937	seasonal	closed	Gamma	High-coverage IRS Dry/Low Season	True vs varcoding
20.6229	0.00025	46892.8	0.00025	seasonal	semi-open	Gamma	Pre-IRS Wet/High Season	True vs varcoding
1.83456	0.0715	5463.08	0.0145	seasonal	semi-open	Gamma	Pre-IRS Dry/Low Season	True vs varcoding
11.3127	0.00025	27071.2	0.00025	seasonal	semi-open	Gamma	Low-coverage IRS Wet/High Season	True vs varcoding
1.25511	0.1735	4244.37	0.041	seasonal	semi-open	Gamma	Low-coverage IRS Dry/Low Season	True vs varcoding
6.26577	0.0005	16377.4	0.00025	seasonal	semi-open	Gamma	Mid-coverage IRS Wet/High Season	True vs varcoding
0.59732	0.4285	2915.69	0.1295	seasonal	semi-open	Gamma	Mid-coverage IRS Dry/Low Season	True vs varcoding
0.21243	0.719	1192.11	0.4525	seasonal	semi-open	Gamma	High-coverage IRS Wet/High Season	True vs varcoding
0.0528529	0.936	329.603	0.8515	seasonal	semi-open	Gamma	High-coverage IRS Dry/Low Season	True vs varcoding
20.8383	0.00025	29470.6	0.00025	seasonal	regionally-open	Gamma	Pre-IRS Wet/High Season	True vs varcoding
2.0368	0.044	3308.52	0.0105	seasonal	regionally-open	Gamma	Pre-IRS Dry/Low Season	True vs varcoding
11.4783	0.00025	16571.5	0.00025	seasonal	regionally-open	Gamma	Low-coverage IRS Wet/High Season	True vs varcoding
2.79982	0.0165	5085.54	0.0005	seasonal	regionally-open	Gamma	Low-coverage IRS Dry/Low Season	True vs varcoding
4.38107	0.004	7625.57	0.0005	seasonal	regionally-open	Gamma	Mid-coverage IRS Wet/High Season	True vs varcoding
0.860054	0.254	2202.31	0.0935	seasonal	regionally-open	Gamma	Mid-coverage IRS Dry/Low Season	True vs varcoding
0.025232	0.9725	155.227	0.915	seasonal	regionally-open	Gamma	High-coverage IRS Wet/High Season	True vs varcoding
0.0222694	0.9505	180.445	0.8465	seasonal	regionally-open	Gamma	High-coverage IRS Dry/Low Season	True vs varcoding
18.8451	0.00025	24407.7	0.00025	non-seasonal	closed	Gamma	Pre-IRS Midyear Survey	True vs varcoding
12.5002	0.00025	17165.6	0.00025	non-seasonal	closed	Gamma	Pre-IRS Year End Survey	True vs varcoding
10.1024	0.00025	14067.4	0.00025	non-seasonal	closed	Gamma	Low-coverage IRS Midyear Survey	True vs varcoding
12.1115	0.00025	18318.3	0.00025	non-seasonal	closed	Gamma	Low-coverage IRS Year End Survey	True vs varcoding
3.80919	0.0025	5450.63	0.0015	non-seasonal	closed	Gamma	Mid-coverage IRS Midyear Survey	True vs varcoding
6.38057	0.00025	10913.2	0.00025	non-seasonal	closed	Gamma	Mid-coverage IRS Year End Survey	True vs varcoding
0.015952	0.985	88.1623	0.97	non-seasonal	closed	Gamma	High-coverage IRS Midyear Survey	True vs varcoding
0.0376041	0.96	168.22	0.9065	non-seasonal	closed	Gamma	High-coverage IRS Year End Survey	True vs varcoding
8.84714	0.00025	22515.9	0.00025	non-seasonal	semi-open	Gamma	Pre-IRS Midyear Survey	True vs varcoding
8.41869	0.00025	18251.5	0.00025	non-seasonal	semi-open	Gamma	Pre-IRS Year End Survey	True vs varcoding
3.32912	0.013	9679.12	0.004	non-seasonal	semi-open	Gamma	Low-coverage IRS Midyear Survey	True vs varcoding
4.78909	0.0015	12419.9	0.001	non-seasonal	semi-open	Gamma	Low-coverage IRS Year End Survey	True vs varcoding
1.3842	0.1375	5697.8	0.0255	non-seasonal	semi-open	Gamma	Mid-coverage IRS Midyear Survey	True vs varcoding
2.13943	0.063	6416.65	0.01	non-seasonal	semi-open	Gamma	Mid-coverage IRS Year End Survey	True vs varcoding
0.0262479	0.9385	274.668	0.812	non-seasonal	semi-open	Gamma	High-coverage IRS Midyear Survey	True vs varcoding
0.00510064	0.9855	76.9292	0.9775	non-seasonal	semi-open	Gamma	High-coverage IRS Year End Survey	True vs varcoding
11.3775	0.00025	17672.1	0.00025	non-seasonal	regionally-open	Gamma	Pre-IRS Midyear Survey	True vs varcoding
15.931	0.00025	22066	0.00025	non-seasonal	regionally-open	Gamma	Pre-IRS Year End Survey	True vs varcoding
8.67197	0.00025	12320.3	0.00025	non-seasonal	regionally-open	Gamma	Low-coverage IRS Midyear Survey	True vs varcoding
8.18534	0.00025	12483.9	0.00025	non-seasonal	regionally-open	Gamma	Low-coverage IRS Year End Survey	True vs varcoding
2.4558	0.0235	4920.05	0.0025	non-seasonal	regionally-open	Gamma	Mid-coverage IRS Midyear Survey	True vs varcoding
3.80567	0.005	6902.25	0.00025	non-seasonal	regionally-open	Gamma	Mid-coverage IRS Year End Survey	True vs varcoding
0.00813842	0.9895	43.1487	0.9855	non-seasonal	regionally-open	Gamma	High-coverage IRS Midyear Survey	True vs varcoding
0.0145904	0.956	135.773	0.8925	non-seasonal	regionally-open	Gamma	High-coverage IRS Year End Survey	True vs varcoding

### Sheet: Sheet6
cvm_statistics	cvm_pvalue	ad_statistics	ad_pvalue	Seasonality	Openness	ArrivalofInfection	IRSPhase	State
5.90198	0.00025	8332.4	0.00025	seasonal	closed	Exponential	Pre-IRS Wet/High Season	True vs Bayesian
0.235183	0.7955	273.882	0.9205	seasonal	closed	Exponential	Pre-IRS Dry/Low Season	True vs Bayesian
2.90903	0.011	4354.46	0.005	seasonal	closed	Exponential	Low-coverage IRS Wet/High Season	True vs Bayesian
0.219933	0.827	335.55	0.845	seasonal	closed	Exponential	Low-coverage IRS Dry/Low Season	True vs Bayesian
1.10015	0.1605	1773.07	0.1385	seasonal	closed	Exponential	Mid-coverage IRS Wet/High Season	True vs Bayesian
0.128586	0.9275	199.442	0.943	seasonal	closed	Exponential	Mid-coverage IRS Dry/Low Season	True vs Bayesian
0.0286978	0.9645	117.915	0.95	seasonal	closed	Exponential	High-coverage IRS Wet/High Season	True vs Bayesian
0.0501229	0.9015	253.905	0.8355	seasonal	closed	Exponential	High-coverage IRS Dry/Low Season	True vs Bayesian
5.45411	0.0005	7830.67	0.00025	seasonal	closed	Gamma	Pre-IRS Wet/High Season	True vs Bayesian
0.321256	0.6895	408.818	0.7635	seasonal	closed	Gamma	Pre-IRS Dry/Low Season	True vs Bayesian
3.61412	0.004	4750.37	0.0025	seasonal	closed	Gamma	Low-coverage IRS Wet/High Season	True vs Bayesian
0.044637	0.9965	71.4128	0.9995	seasonal	closed	Gamma	Low-coverage IRS Dry/Low Season	True vs Bayesian
1.26389	0.1235	2111.88	0.0885	seasonal	closed	Gamma	Mid-coverage IRS Wet/High Season	True vs Bayesian
0.024613	0.9995	75.8421	0.9985	seasonal	closed	Gamma	Mid-coverage IRS Dry/Low Season	True vs Bayesian
0.0423052	0.9275	149.008	0.91	seasonal	closed	Gamma	High-coverage IRS Wet/High Season	True vs Bayesian
0.0335097	0.934	144.748	0.9175	seasonal	closed	Gamma	High-coverage IRS Dry/Low Season	True vs Bayesian
3.1428	0.0095	8539.65	0.00025	seasonal	semi-open	Gamma	Pre-IRS Wet/High Season	True vs Bayesian
0.057316	0.9885	177.784	0.986	seasonal	semi-open	Gamma	Pre-IRS Dry/Low Season	True vs Bayesian
0.992575	0.2095	2833.13	0.098	seasonal	semi-open	Gamma	Low-coverage IRS Wet/High Season	True vs Bayesian
0.0239084	0.9975	99.676	0.996	seasonal	semi-open	Gamma	Low-coverage IRS Dry/Low Season	True vs Bayesian
0.418518	0.573	1041.16	0.5155	seasonal	semi-open	Gamma	Mid-coverage IRS Wet/High Season	True vs Bayesian
0.00310478	1	14.306	1	seasonal	semi-open	Gamma	Mid-coverage IRS Dry/Low Season	True vs Bayesian
0.0139228	0.9955	45.6712	0.995	seasonal	semi-open	Gamma	High-coverage IRS Wet/High Season	True vs Bayesian
0.0238525	0.9785	106.14	0.98	seasonal	semi-open	Gamma	High-coverage IRS Dry/Low Season	True vs Bayesian
1.86514	0.0465	2808.06	0.035	seasonal	regionally-open	Gamma	Pre-IRS Wet/High Season	True vs Bayesian
0.011466	1	29.1384	1	seasonal	regionally-open	Gamma	Pre-IRS Dry/Low Season	True vs Bayesian
0.701044	0.3295	1055.51	0.315	seasonal	regionally-open	Gamma	Low-coverage IRS Wet/High Season	True vs Bayesian
0.0984572	0.96	150.841	0.9785	seasonal	regionally-open	Gamma	Low-coverage IRS Dry/Low Season	True vs Bayesian
0.101173	0.962	162.497	0.9885	seasonal	regionally-open	Gamma	Mid-coverage IRS Wet/High Season	True vs Bayesian
0.00845647	1	60.0763	0.999	seasonal	regionally-open	Gamma	Mid-coverage IRS Dry/Low Season	True vs Bayesian
0.0943617	0.8655	210.03	0.862	seasonal	regionally-open	Gamma	High-coverage IRS Wet/High Season	True vs Bayesian
0.0200962	0.974	53.0863	0.977	seasonal	regionally-open	Gamma	High-coverage IRS Dry/Low Season	True vs Bayesian
1.60871	0.0735	2405.46	0.0495	non-seasonal	closed	Gamma	Pre-IRS Midyear Survey	True vs Bayesian
1.18781	0.143	1827.9	0.1025	non-seasonal	closed	Gamma	Pre-IRS Year End Survey	True vs Bayesian
0.648103	0.3655	933.838	0.392	non-seasonal	closed	Gamma	Low-coverage IRS Midyear Survey	True vs Bayesian
0.816924	0.273	1390.98	0.205	non-seasonal	closed	Gamma	Low-coverage IRS Year End Survey	True vs Bayesian
0.174477	0.8805	268.446	0.897	non-seasonal	closed	Gamma	Mid-coverage IRS Midyear Survey	True vs Bayesian
0.33194	0.6725	571.894	0.682	non-seasonal	closed	Gamma	Mid-coverage IRS Year End Survey	True vs Bayesian
0.0639213	0.8915	206.726	0.8565	non-seasonal	closed	Gamma	High-coverage IRS Midyear Survey	True vs Bayesian
0.0292615	0.9715	93.488	0.9745	non-seasonal	closed	Gamma	High-coverage IRS Year End Survey	True vs Bayesian
0.649672	0.391	1764.94	0.279	non-seasonal	semi-open	Gamma	Pre-IRS Midyear Survey	True vs Bayesian
0.945549	0.222	2147.56	0.1665	non-seasonal	semi-open	Gamma	Pre-IRS Year End Survey	True vs Bayesian
0.195522	0.8475	588.293	0.7855	non-seasonal	semi-open	Gamma	Low-coverage IRS Midyear Survey	True vs Bayesian
0.381311	0.6345	1046.22	0.524	non-seasonal	semi-open	Gamma	Low-coverage IRS Year End Survey	True vs Bayesian
0.0192654	0.997	143.528	0.9945	non-seasonal	semi-open	Gamma	Mid-coverage IRS Midyear Survey	True vs Bayesian
0.0978774	0.949	230.352	0.963	non-seasonal	semi-open	Gamma	Mid-coverage IRS Year End Survey	True vs Bayesian
0.00956221	0.985	57.4588	0.986	non-seasonal	semi-open	Gamma	High-coverage IRS Midyear Survey	True vs Bayesian
0.00964444	0.978	74.6027	0.9765	non-seasonal	semi-open	Gamma	High-coverage IRS Year End Survey	True vs Bayesian
0.814776	0.294	1242.49	0.274	non-seasonal	regionally-open	Gamma	Pre-IRS Midyear Survey	True vs Bayesian
1.0077	0.186	1422.75	0.2035	non-seasonal	regionally-open	Gamma	Pre-IRS Year End Survey	True vs Bayesian
0.38504	0.6	549.893	0.691	non-seasonal	regionally-open	Gamma	Low-coverage IRS Midyear Survey	True vs Bayesian
0.448175	0.531	700.594	0.5695	non-seasonal	regionally-open	Gamma	Low-coverage IRS Year End Survey	True vs Bayesian
0.0377672	0.9975	61.537	0.999	non-seasonal	regionally-open	Gamma	Mid-coverage IRS Midyear Survey	True vs Bayesian
0.109086	0.9495	211.315	0.9595	non-seasonal	regionally-open	Gamma	Mid-coverage IRS Year End Survey	True vs Bayesian
0.0311151	0.9335	130.936	0.9235	non-seasonal	regionally-open	Gamma	High-coverage IRS Midyear Survey	True vs Bayesian
0.0315501	0.9195	122.431	0.9285	non-seasonal	regionally-open	Gamma	High-coverage IRS Year End Survey	True vs Bayesian
